# Metastatic risk stratification of leiomyosarcoma patients using transcription- and replication-associated chromosomal instability mechanisms

**DOI:** 10.1101/2021.01.29.21250218

**Authors:** Ataaillah Benhaddou, Laetitia Gaston, Gaëlle Pérot, Nelly Desplat, Laura Leroy, Sophie Le Guellec, Mohamed Ben Haddou, Philippe Rochaix, Thibaud Valentin, Gwenaël Ferron, Christine Chevreau, Binh Bui, Eberhard Stoeckle, Axel Le Cesne, Sophie Piperno-Neumann, Françoise Colin, Nelly Firmin, Gonzague De Pinieux, Jean-Michel Coindre, Jean-Yves Blay, Frédéric Chibon

## Abstract

Leiomyosarcoma (LMS) is an aggressive smooth muscle cancer with few therapeutic options. LMSs show a high level of genomic instability (GI) and the mechanisms underlying their oncogenic processes are poorly understood. While the level of GI influences treatment efficacy and resistance, an accurate measure of it is lacking. Current measures of GI are based on counts of specific structural variation (SV) and mutational signatures. Here, we present a holistic approach to measuring GI based on the quantification of the steady-state equilibrium between DNA damage and repair as assessed by the residual breakpoints (BP) remaining after repair, irrespective of SV type. We use the notion of Hscore, a BP “hotspotness” magnitude scale, to measure the propensity of genomic structural or functional DNA elements to break more than expected by chance. We then derived new measures of transcription- and replication-associated GI that we call iTRAC (Transcription-Associated Chromosomal instability index (iTRAC) and iRACIN (Replication-Associated Chromosomal INstability index). We show that iTRAC and iRACIN are predictive of metastatic relapse in LMS and that they may be combined to form a new classifier called MAGIC (Mixed transcription-and replication-Associated Genomic Instability Classifier). MAGIC outperforms the gold standards FNCLCC and CINSARC in stratifying metastatic risk in LMS. Furthermore, iTRAC stratifies chemotherapeutic response in LMS. We finally show that this approach is applicable to other cancers.
