## Supplementary material for "Metastatic risk stratification of leiomyosarcoma patients using transcription- and replication-associated chromosomal instability mechanisms": Hscore ingenes outgenes and RHscore io: supplemental_table_3_Hscore_ingenes_outgenes_and_RHscore_io.xlsx

### Sheet: Hscore of DNA elements ingenes and outgenes and RHscore io 
	Hscore ingene	Hscore outgene	Rhscore i/o
CpGi	83.300320981091	6.41395159685527	12.987363518916
CRM	67.8185277505659	2.5792823226032	26.2935651348622
DHS_dyadic	11.5783346987651	4.3049129322693	2.68956303668183
DHS_enh	27.5672127204471	3.62126986623271	7.61258170165757
DHS_prom	106.381801008063	5.74414967023641	18.5200259595055
DHS_rest	1.04993396083967	1.86626964020821	0.562584279473428
RLFS	185.408304811839	66.2377274991285	2.79913444817802
APR	0.230282050283181	0.426893652082673	0.539436576673631
DR	160.300925898902	156.544979399987	1.02399276242081
GQ	230.16636986671	180.532830875996	1.2749280490971
IR	41.6268946689352	37.3293951063933	1.11512373962379
MR	110.624791667928	107.940880661756	1.02486463877002
STR	112.983351913379	100.083233284858	1.12889390365522
Z	6.76149351183061	9.21277309215785	0.733925979093761
MS	21.3082797095202	21.7736031795163	0.978629009348629
LC	14.0446003281386	15.0382823101788	0.933923172770362
SR	129.047349853515	131.858591290128	0.978679876607908
SCS-S	8.93567534003305	1.79529036584257	4.9772869670803
SCS-G	1.17880164159789	0.352944727959757	3.33990437656374
LTR	2.48556654985102	0.000000188478003736065	13187568.3134446
RT	2.14966457829545	1.39607427006305	1.53979241963851
